# Identifying and Characterising Common Genetic Differences in Schizophrenia and Bipolar Disorder

**DOI:** 10.64898/2026.07.17.26358311

**Authors:** Isabella R. Willcocks, Alex Richards, Sophie E. Legge, Peter Holmans, Arianna Di Florio, Alastair G. Cardno, Michael C. O’Donovan, Michael J. Owen, Antonio F. Pardiñas, James T. R. Walters

## Abstract

Schizophrenia and bipolar disorder are diagnostically distinct categories that overlap substantially in clinical features and genetic aetiology. Understanding genetic variants that contribute liability specifically to each disorder can offer insights into biological processes that differentiate them. Here we used Case-Case GWAS (CC-GWAS) to identify common genetic variants differentially associated with schizophrenia and bipolar disorder, analysing 67,390 schizophrenia cases and 41,917 bipolar disorder cases. We identified 19 genome-wide significant loci, of which 16 (84%) demonstrated divergent genetic effects with risk alleles showing opposite directions of association between disorders. The CC-GWAS summary statistics had detectable disorder-differentiating heritability (10.27%, SE=0.01) and showed genetic correlations indicating that SCZ-differentiating alleles were associated with lower educational attainment, lower cognitive performance, and increased risk of ADHD, anorexia, autism, BD1 (though not BD2), cannabis use disorder, and OCD. Four loci showed divergent effects despite not reaching genome-wide significance in either individual disorder GWAS, demonstrating enhanced power to detect opposite-direction effects. Functional annotation identified 102 mapped genes significantly enriched for expression across all 13 tested brain regions, with no significant enrichment in peripheral tissues, and gene set enrichment analysis implicated neuronal projection and synaptic compartments as the strongest biological themes differentiating the two disorders. Polygenic risk scores derived from these disorder-differentiating variants were associated with earlier age at onset and more severe negative symptoms in schizophrenia, consistent with these variants marking neurodevelopmental dimensions of illness. Our findings provide targets for understanding pathogenic differences between schizophrenia and bipolar disorder and demonstrate that genuine divergent genetic effects exist beyond the substantial shared liability.
