## Supplementary Table 8 for "Identifying and Characterising Common Genetic Differences in Schizophrenia and Bipolar Disorder"

### Sheet: Supp Table 8
Trait 1	Trait 2	rg	rg_se	p	FDR_p_value
CCGWAS	ADHD	0.083	0.029	0.004	0.005
Schizophrenia	ADHD	0.197	0.023	0	0
Bipolar (Combined)	ADHD	0.226	0.03	0	0
CCGWAS	Alzheimers	0.039	0.041	0.334	0.357
Schizophrenia	Alzheimers	0.088	0.033	0.009	0.01
Bipolar (Combined)	Alzheimers	0.114	0.044	0.009	0.01
CCGWAS	Anorexia	0.151	0.038	0	0
Schizophrenia	Anorexia	0.233	0.028	0	0
Bipolar (Combined)	Anorexia	0.2	0.034	0	0
CCGWAS	Autism	0.182	0.043	0	0
Schizophrenia	Autism	0.249	0.037	0	0
Bipolar (Combined)	Autism	0.207	0.044	0	0
CCGWAS	Bipolar Type 1	0.109	0.034	0.001	0.002
Schizophrenia	Bipolar Type 1	0.652	0.019	0	0
Bipolar (Combined)	Bipolar Type 1	1	0.006	0	0
CCGWAS	Bipolar Type 2	-0.017	0.056	0.764	0.772
Schizophrenia	Bipolar Type 2	0.535	0.043	0	0
Bipolar (Combined)	Bipolar Type 2	0.974	0.046	0	0
CCGWAS	Cannabis Use Disorder	0.281	0.043	0	0
Schizophrenia	Cannabis Use Disorder	0.372	0.037	0	0
Bipolar (Combined)	Cannabis Use Disorder	0.279	0.04	0	0
CCGWAS	Cognitive Performance	-0.252	0.024	0	0
Schizophrenia	Cognitive Performance	-0.241	0.02	0	0
Bipolar (Combined)	Cognitive Performance	-0.089	0.022	0	0
CCGWAS	Cross Disorder	0.488	0.041	0	0
Schizophrenia	Cross Disorder	0.844	0.02	0	0
Bipolar (Combined)	Cross Disorder	0.866	0.019	0	0
CCGWAS	Educational Attainment	-0.056	0.02	0.006	0.007
Schizophrenia	Educational Attainment	0.022	0.017	0.2	0.217
Bipolar (Combined)	Educational Attainment	0.123	0.018	0	0
CCGWAS	Numeric Reasoning	-0.243	0.028	0	0
Schizophrenia	Numeric Reasoning	-0.234	0.023	0	0
Bipolar (Combined)	Numeric Reasoning	-0.097	0.027	0	0
CCGWAS	OCD	0.154	0.059	0.009	0.01
Schizophrenia	OCD	0.302	0.052	0	0
Bipolar (Combined)	OCD	0.314	0.066	0	0
CCGWAS	Pairs Matching	-0.223	0.027	0	0
Schizophrenia	Pairs Matching	-0.321	0.024	0	0
Bipolar (Combined)	Pairs Matching	-0.295	0.028	0	0
CCGWAS	Reaction Time	-0.181	0.027	0	0
Schizophrenia	Reaction Time	-0.212	0.022	0	0
Bipolar (Combined)	Reaction Time	-0.143	0.025	0	0
CCGWAS	Social Deprivation	0.224	0.036	0	0
Schizophrenia	Social Deprivation	0.252	0.028	0	0
Bipolar (Combined)	Social Deprivation	0.124	0.033	0	0
CCGWAS	Verbal Reasoning	-0.273	0.028	0	0
Schizophrenia	Verbal Reasoning	-0.245	0.024	0	0
Bipolar (Combined)	Verbal Reasoning	-0.089	0.027	0.001	0.001
