## Supplementary Table 7 for "Identifying and Characterising Common Genetic Differences in Schizophrenia and Bipolar Disorder"

### Sheet: Supp Table 7
Trait	PMID
ADHD	36702997
ALZHEIMERS	34493870
ANOREXIA	31308545
AUTISM	30804558
BIPOLAR DISORDER	34002096
BIPOLAR TYPE 1	34002096
BIPOLAR TYPE 2	34002096
CANNABIS USE DISORDER	33096046
COGNITIVE PERFORMANCE	29844566
CROSS DISORDER	31835028
EDUCATIONAL ATTAINMENT	35361970
NUMERIC REASONING	27046643
OCD	38712091
PAIRS MATCHING	27046643
REACTION TIME	27046643
SCHIZOPHRENIA	35396580
SOCIAL DEPRIVATION	27818178
VERBAL REASONING	27046643
