## Supplementary Table 6 for "Identifying and Characterising Common Genetic Differences in Schizophrenia and Bipolar Disorder"

### Sheet: Supp Table 6
DISORGANISED SYMPTOMS	0.151			CC-GWAS PRS			BIP PRS
INTERCEPT	-0.079	-0.057	-0.099	-0.101	-0.085	-0.114	-0.103	-0.092	-0.12
POLYGENIC RISK SCORES
PT_1	0.170***			0.132***			0.076*
PT_0.05		0.200***			0.151***			0.096**
PT_5e-08			0.096*			0.041			0.066
COVARIATES
PC1	5.472	5.154	5.624	5.842	5.37	6.085	6.15	6.118	6.099
PC2	45.363	42.998	40.63	46.77	44.295	44.511	46.911	46.736	43.85
PC3	-7.245	-6.584	-7.074	-6.925	-7.591	-6.24	-7.852	-8.845	-5.449
PC4	-1.891	-1.813	-1.874	-1.788	-1.695	-1.748	-1.737	-1.655	-1.857
PC5	0.011	-0.277	0.082	-0.24	-0.485	0.249	0.325	0.451	0.171
SEX (MALE)	0.073	0.07	0.084	0.089	0.087	0.093	0.091	0.087	0.091
AGE AT INTERVIEW	-0.002	-0.003	-0.002	-0.002	-0.002	-0.002	-0.002	-0.002	-0.002
R2	0.036	0.046	0.017	0.025	0.03	0.011	0.014	0.018	0.013
ADJ R2	0.026	0.036	0.007	0.015	0.02	0	0.004	0.007	0.003
NUM. OBS.	755	755	755	755	755	755	755	755	755
*** = p < 0.001; ** = p < 0.01; * = p < 0.05
Table 6: Full PRS results from research chapter 1, disorganised symptoms, made up of positive thought disorder (derailment, pressure of speech) and inappropriate affect (display of reactions that do not match the situation)
