## Supplementary Table 5 for "Identifying and Characterising Common Genetic Differences in Schizophrenia and Bipolar Disorder"

### Sheet: Supp Table 5
NEGATIVE SYMPTOMS OF DIMINSHED EXPRESSIVITY	SCZ PRS			CC-GWAS PRS			BIP PRS
INTERCEPT	-0.416*	-0.401*	-0.426*	-0.428**	-0.414*	-0.436**	-0.432**	-0.430**	-0.442**
POLYGENIC RISK SCORES
PT_1	0.098**			0.090*			0.033
PT_0.05		0.125***			0.116**			0.028
PT_5e-08			0.07			0.028			0.059
COVARIATES
PC1	3.443	3.204	3.417	3.601	3.195	3.768	3.856	3.874	3.729
PC2	36.056	34.55	32.47	36.935	35.084	35.397	36.84	36.675	34.481
PC3	11.892	12.294	11.986	12.089	11.587	12.554	11.652	11.477	13.417
PC4	-0.281	-0.236	-0.283	-0.221	-0.148	-0.193	-0.2	-0.185	-0.28
PC5	-1.221	-1.411	-1.204	-1.417	-1.646	-1.083	-1.053	-1.029	-1.149
SEX (MALE)	0.185*	0.182*	0.190*	0.194**	0.191**	0.196**	0.195**	0.195**	0.194**
AGE AT INTERVIEW	0.004	0.004	0.004	0.004	0.004	0.004	0.004	0.004	0.005
R2	0.025	0.03	0.02	0.023	0.028	0.017	0.017	0.017	0.019
ADJ R2	0.015	0.02	0.01	0.013	0.018	0.006	0.006	0.006	0.009
NUM. OBS.	755	755	755	755	755	755	755	755	755
*** = p < 0.001; ** = p < 0.01; * = p < 0.05
Table 5: Full PRS results from research chapter 1, negative symptoms of diminished expressivity, based upon the symptoms of affective flattening (a loss or lack of emotional expressiveness) and alogia (difficulty speaking)
