## Supplementary Table 4 for "Identifying and Characterising Common Genetic Differences in Schizophrenia and Bipolar Disorder"

### Sheet: Supp Table 4
AGE AT ONSET OF PSYCHOSIS	SCZ PRS			CC-GWAS PRS			BIP PRS
INTERCEPT	9.705***	9.628***	9.858***	9.854***	9.772***	9.931***	9.891***	9.899***	9.961***
POLYGENIC RISK SCORES
PT_1	-0.977**			-0.896**			-0.289
PT_0.05		-1.054**			-0.829**			-0.132
PT_5e-08			-0.459			0.002			-0.328
COVARIATES
PC1	3.795	4.834	2.116	2.031	3.692	-1.4	-0.696	-1.074	-0.227
PC2	30.944	41.325	52.419	21.306	33.37	25.087	21.898	24.391	36.519
PC3	90.847	88.575	83.058	89.844	91.134	84.616	89.236	87.828	76.859
PC4	-3.83	-4.279	-3.887	-4.337	-4.85	-4.26	-4.517	-4.467	-3.963
PC5	24.734*	26.161**	24.284*	26.716**	27.482**	23.547*	23.188*	23.242*	23.856*
SEX (MALE)	-1.298*	-1.293*	-1.379*	-1.387*	-1.387*	-1.424*	-1.413*	-1.414*	-1.412*
AGE AT INTERVIEW	0.373***	0.374***	0.369***	0.372***	0.372***	0.370***	0.370***	0.370***	0.368***
R2	0.248	0.249	0.24	0.246	0.245	0.238	0.238	0.238	0.239
ADJ R2	0.239	0.241	0.231	0.238	0.236	0.229	0.23	0.229	0.23
NUM. OBS.	720	720	720	720	720	720	720	720	720
*** = p < 0.001; ** = p < 0.01; * = p < 0.05
Table 4: Full PRS results for age at onset of psychosis, generated for schizophrenia, bipolar disorder and CC-GWAS
