## Supplementary Table 3 for "Identifying and Characterising Common Genetic Differences in Schizophrenia and Bipolar Disorder"

### Sheet: Supp Table 3
SNP	CHR	BP	SCZ Beta	SCZ P- Value	BIP Beta	BIP P-Value	CCGWAS Beta	CCGWAS P-Value
rs12562967	1	6797300	-0.014	0.000174	0.014	1.64E-05	-0.014	6.25E-09		Table 3: CC-GWAS Results for the 19 GWS loci identified by LD-based clumping of the CC-GWAS Results followed by removal of loci based on GenomicSEM shared results and BD case:control. SCZ Beta/P-value refer to the summary statistics of the input schizophrenia case-control GWAS, BIP Beta/P-value refers to the summary statistics of the input bipolar disorder GWAS, and CCGWAS Beta/P-Value refers to …
rs9425755	1	173812639	0.020	4.36e-08	-0.009	4.6E-03	0.015	6.01E-10
rs17731	10	3821561	-0.027	3.76e-13	-0.001	7.57E-01	-0.014	2.79E-08
rs79780963	10	104952499	0.036	2.53e-22	0.010	9.09E-04	0.014	3.54E-08
rs118031494	11	133821144	0.021	1.11e-08	-0.007	0.0261	0.015	2.20E-09
rs61937595	12	57682956	0.029	1.32e-14	0.002	0.632	0.015	5.62E-09
rs3764002	12	108618630	-0.022	1.65e-09	0.011	0.00033	-0.018	1.27E-12
rs7048	15	43620073	0.02	1.78e-06	-0.009	0.00364	0.015	1.10E-08
rs62039173	16	4463846	0.019	1.36e-07	-0.008	0.0147	0.014	9.73E-09
rs55938136	17	43798360	0.024	1.23e-08	-0.005	0.119	0.015	1.67E-08
rs62062288	17	44096553	0.023	7.53e-09	-0.006	0.0597	0.015	4.01E-09
rs1822616	2	55283878	-0.016	2.4e-05	0.011	4.95E-04	-0.014	2.11E-08
rs17273111	3	17855181	-0.023	9.29e-10	0.006	5.85E-02	-0.015	1.26E-09
rs1278493	3	135814009	-0.026	1.35e-12	0.003	3.37E-01	-0.016	3.99E-10
rs35746395	3	181245320	0.026	1.02e-12	-0.0003	9.3E-01	0.014	1.34E-08
rs2097942	7	104725105	-0.026	2.69e-12	0.002	6.12E-01	-0.015	4.22E-09
rs37658	7	110999503	0.026	6.06e-12	-0.005	1.71E-01	0.016	3.60E-10
rs10503253	8	4180844	-0.025	4.37e-11	0.002	5.35E-01	-0.014	1.75E-08
rs7838316	8	27425314	0.029	3.72e-12	-0.002	5.1E-01	0.016	1.06E-09
