## Supplementary Table 2 for "Identifying and Characterising Common Genetic Differences in Schizophrenia and Bipolar Disorder"

### Sheet: Supp Table 2
CHR	SNP	P	START	STOP	GENES WITHIN LOCUS
1	rs9425755	6.01E-10	173389102	174979635	ZBTB37, SNORD77, SNORD81, SNORD80, SNORD78, SNORD79, SNORD75, SNORD76, SNORD74, SNORD47, SNORD44, SLC9C2, SERPINC1, RC3H1, RABGAP1L, PRDX6, MRPS14, LOC730159, LOC100506023, KLHL20, GPR52, GAS5, GAS5-AS1, DARS2, CENPL, CACYBP, ANKRD45		Table 2: The full 27 regions that surpass p-value threshold of 5e-08 prior to GenomicSEM sensitivity analysis. N refers to the number of SNPs that fall within the region, START refers to the bp position on the chromosome at which the region begins, STOP the ending base pair position, KB the total length of the region and GENES WITHIN LOCUS details the genes that fall within the region. For readab…
1	rs12562967	6.25E-09	6644723	7007010	ZBTB48, THAP3, TAS1R1, PHF13, LOC10050588, KLHL21, DNAJC11, CAMTA1
1	rs4950119	3.95E-11	98186229	98604137	MIR2682, MIR137, MIR137HG, DPYD-AS2, DPYD
10	rs79780963	3.54E-08	104952499	104952499	NT5C2
10	rs11191514	7.65E-09	104229588	104959852	WBP1L, TRIM8, TMEM180, SUFU, SFXN2, RPARP-AS1, NT5C2, CYP17A1, CNNM2, C10orf95, C10orf32-ASMT, C10orf32, AS3MT, ARL3, ACTR1A
10	rs17731	2.79E-08	3795629	3828281	KLF6
11	rs118031494	2.20E-09	133792743	133853008	IGSF9B
12	rs3764002	1.27E-12	108594044	108633649	WSCD2
12	rs61942639	2.62E-13	110495648	111321512	VPS29, TCTN1, RAD9B, PPTC7, PPP1CC, IFT81, HVCN1, GPN3, FAM216A, CCDC63, C12orf76, ATP2A2, ARPC3, ANKRD13A, ANAPC7
12	rs4460848	1.26E-10	123424071	123909289	SETD8, SBNO1, RILPL2, PITPNM2, OGFOD2, MPHOSPH9, MIR8072, MIR4304, LOC100507091, CDK2AP1, C12orf65, ARL6IP4, ABCB9
12	rs61937595	5.62E-09	57569478	57851182	STAC3, SHMT2, R3HDM2, NXPH4, NDUFA4L2, MIR1228, LRP1, INHBE, INHBC, GLI1, ARHGAP9
15	rs7048	1.10E-08	43558004	44250313	ZSCAN29, WDR76, TUBGCP4, TP53BP1, TGM7, TGM5, STRC, SERINC4, SERF2, SERF2-C15ORF63, RNU6-28P, PPIP5K1, PIN4P1, PDIA3, MIR1282, MFAP1, MAP1A, LCMT2, HYPK, FRMD5, ELL3, CKMT1A, CKMT1B, CATSPER2, CATSPER2P1, ADAL
16	rs62039173	9.73E-09	4413818	4596114	VASN, PAM16, NMRAL1, HMOX2, DNAJA3, CORO7, CORO7-PAM16, CDIP1, C16orf96
17	rs62062288	4.01E-09	43463493	44865603	WNT3, STH, SPPL2C, PLEKHM1, NSFP1, NSF, MIR4315-1, MIR4315-2, MGC57346, MAPT, MAPT-IT1,MAPT-AS1, LRRC37A4P, LRRC37A, LRRC37A2, LOC644172, KANSL1-AS1, KANSL1,CRHR1-IT1, CRHR1, ARL17A, ARL17B, ARHGAP27
17	rs55938136	1.67E-08	43798360	43798360	CRHR1
2	rs1822616	2.11E-08	55082530	55307811	RTN4, EML6
2	rs1518393	7.60E-11	57942987	58500141	VRK2, FANCL
3	rs1278493	3.99E-10	135669219	136508008	STAG1, PPP2R3A, PCCB, MSL2
3	rs35746395	1.34E-08	180588841	181245594	SOX2-OT, LOC101928882, FXR1, DNAJC19
3	rs17273111	1.26E-09	17193348	17887988	TBC1D5
4	rs13107325	3.92E-10	102865304	103388441	SLC39A8, BANK1
6	rs9257566	9.58E-13	26175866	32107851	…
6	rs3130297	1.01E-08	29710380	32968136	…
7	rs37658	3.60E-10	110737149	111236477	LRRN3, IMMP2L
7	rs2097942	4.22E-09	104476276	105040962	SRPK2, LINC01004, LHFPL3, LHFPL3-AS2, KMT2E-AS1, KMT2E
8	rs7838316	1.06E-09	27344719	27470597	MIR6843, EPHX2, CLU, CHRNA2
8	rs10503253	1.75E-08	4177791	4220707	CSMD1
