## Supplementary Table 1 for "Identifying and Characterising Common Genetic Differences in Schizophrenia and Bipolar Disorder"

### Sheet: Supp Table 1
TRAIT 1	TRAIT 2	RG	SE	P		rg + 1.96 * se	rg - 1.96 * se
SCHIZOPHRENIA	BIPOLAR (COMBINED)	0.689	0.0144	0		0.717224	0.660776		Table 1: Genetic correlation analysis of summary statistics for PGC3 SZ with the full PGC3 BD summary statistics, PGC3 BD1, PGC3 BD2 and the CCGWAS. This demonstrates that the correlation between (1) SZ and BD combined and (2) SZ and BD1 only do not differ significantly, signifying that it is better to retain the full statitsical power of the BD-combined, rather that restricting to just BD1
SCHIZOPHRENIA	BIPOLAR TYPE 1	0.6585	0.0184	8.21e-281		0.694564	0.622436
SCHIZOPHRENIA	BIPOLAR TYPE 2	0.5391	0.0411	2.83e-39		0.619656	0.458544
SCHIZOPHRENIA	CC-GWAS	0.7903	0.0099	0		0.809704	0.770896
